# Dynamic Imaging Markers of ARIA-H Risk in the A4 Study: A Person-Interval Analysis of Current Lesion Burden and Recent Microhaemorrhage Activity

**DOI:** 10.64898/2026.05.30.26354521

**Authors:** Callum Hill, Huw Morgan, Sofia Michopoulou, Mahesan Niranjan, Christopher M. Kipps

**Affiliations:** Clinical and Experimental Sciences, Faculty of Medicine, University of Southampton, Southampton, UK; School of Electronics and Computer Science, University of Southampton, Southampton, UK; Department of Medical Physics, University Hospital Southampton NHS Foundation Trust, Southampton; University Hospital Southampton NHS Foundation Trust, Southampton, UK

**Keywords:** ARIA-H, Alzheimer’s disease, microhaemorrhage, superficial siderosis, amyloid-related imaging abnormalities, A4 Study, anti-amyloid therapy, longitudinal MRI, risk prediction, solanezumab

## Abstract

**INTRODUCTION:** Amyloid-related imaging abnormalities with microhaemorrhage (ARIA-H) are an important safety consideration with anti-amyloid therapies, yet evidence exploring short-term risk prediction remains limited.

**METHODS:** Models incorporated baseline covariates, alongside dynamic variables of recent microhaemorrhage accumulation and current microhaemorrhage burden. Incident ARIA-H was defined as 2 or more new microhaemorrhages or 1 or more new superficial siderosis between consecutive MRI scans.

**RESULTS:** Among 1,069 participants (3,647 intervals), 171 ARIA-H events occurred. Both current burden (time-to-event: OR 1.37, 95% CI 1.09-1.73; all-event: OR 1.24, 95% CI: 1.04-1.49) and recent microhaemorrhage accumulation (time-to-event: OR 1.83, 95% CI 1.01-3.30; all-event: OR 1.43, 95% CI: 1.00-2.04) were independently associated with an increased risk of ARIA-H.

**DISCUSSION:** Temporal imaging variables may provide independent prognostic information beyond baseline risk, supporting a dynamic model of haemorrhagic risk in Alzheimer’s disease.
