## Supplementary File 1 for "Dynamic Imaging Markers of ARIA-H Risk in the A4 Study: A Person-Interval Analysis of Current Lesion Burden and Recent Microhaemorrhage Activity"

### Sheet: time to event
outcome	outcome_label	model	n	subjects	interval_events	interval_reference	term	label	estimate_log_odds	std.error	statistic	p.value	OR	conf.low	conf.high	sig
y_interval_new_mch_ge1	>=1 new MCH or >=1 new SS	Model 3: baseline risk + current burden + recent accumulation	3486	1063	403	2	interval_f3	Interval 3 vs interval 2	0.23099570535929492	0.15312	1.5085900957743643	0.13140356676856677	1.2598538288180774	0.9332146864748468	1.7008215719184896	FALSE
y_interval_new_mch_ge1	>=1 new MCH or >=1 new SS	Model 3: baseline risk + current burden + recent accumulation	3486	1063	403	2	interval_f4	Interval 4 vs interval 2	0.4030351163502833	0.14834656009183356	2.7168484129378223	0.00659068	1.4963594374231237	1.118821454565815	2.0012948060905567	TRUE
y_interval_new_mch_ge1	>=1 new MCH or >=1 new SS	Model 3: baseline risk + current burden + recent accumulation	3486	1063	403	2	interval_f5	Interval 5 vs interval 2	0.3647954600234029	0.161145	2.263770642765414	0.023588225021739722	1.4402193955787537	1.050169037163683	1.9751409858772417	TRUE
y_interval_new_mch_ge1	>=1 new MCH or >=1 new SS	Model 3: baseline risk + current burden + recent accumulation	3486	1063	403	2	TXSolanezumab	Solanezumab	-0.0779656	0.1132928180777468	-0.688177	0.49134102403030805	0.924996	0.740804	1.1549861556577126	FALSE
y_interval_new_mch_ge1	>=1 new MCH or >=1 new SS	Model 3: baseline risk + current burden + recent accumulation	3486	1063	403	2	AGEYR	Age (years)	0.014959362020581245	0.012937505921085465	1.1562786608043651	0.24756719386963164	1.015071813310082	0.9896557242814494	1.0411406319351408	FALSE
y_interval_new_mch_ge1	>=1 new MCH or >=1 new SS	Model 3: baseline risk + current burden + recent accumulation	3486	1063	403	2	AMYLCENT_10	Baseline amyloid burden (per 10 Centiloids)	0.033260351896589296	0.018475442681084683	1.8002465473069031	0.0718217	1.033819661116093	0.9970528356821313	1.0719422817537927	FALSE
y_interval_new_mch_ge1	>=1 new MCH or >=1 new SS	Model 3: baseline risk + current burden + recent accumulation	3486	1063	403	2	sbp_10	Systolic blood pressure (per 10 mmHg)	0.0734753	0.0339966	2.1612541146661663	0.0306757	1.0762419069373914	1.0068654120428207	1.1503986812876752	TRUE
y_interval_new_mch_ge1	>=1 new MCH or >=1 new SS	Model 3: baseline risk + current burden + recent accumulation	3486	1063	403	2	APOE4_hom	APOE Îµ4 homozygote	0.920788	0.19473149359808356	4.728502062178389	2.261823293323877e-6	2.5112691656885615	1.714488081997341	3.678341592897644	TRUE
y_interval_new_mch_ge1	>=1 new MCH or >=1 new SS	Model 3: baseline risk + current burden + recent accumulation	3486	1063	403	2	APOE4_het	APOE Îµ4 heterozygote	0.17690503194517182	0.12443296743456693	1.4216894091045231	0.1551164360281601	1.1935177416865101	0.9352105534153136	1.523169936992653	FALSE
y_interval_new_mch_ge1	>=1 new MCH or >=1 new SS	Model 3: baseline risk + current burden + recent accumulation	3486	1063	403	2	WMH_high	WMH burden, high tertile	0.22720290860844852	0.1236627366296522	1.8372786726277992	0.0661688	1.255084509556237	0.9849385208037177	1.5993253313339941	FALSE
y_interval_new_mch_ge1	>=1 new MCH or >=1 new SS	Model 3: baseline risk + current burden + recent accumulation	3486	1063	403	2	start_mch	MCH count at start of interval	0.45111275424821135	0.0970906	4.646308581761422	3.3792740122895817e-6	1.57006	1.2979878201226613	1.89916	TRUE
y_interval_new_mch_ge1	>=1 new MCH or >=1 new SS	Model 3: baseline risk + current burden + recent accumulation	3486	1063	403	2	delta_mch_prev_interval	Recent MCH accumulation	0.29747185261688514	0.21116110566961496	1.4087435831213773	0.15891100263422295	1.3464504757620044	0.8901156200762114	2.036734153170467	FALSE
y_interval_new_mch_ge4	>=4 new MCH or >=1 new SS	Model 3: baseline risk + current burden + recent accumulation	3486	1063	50	2	interval_f3	Interval 3 vs interval 2	-0.196613	0.3941325484499023	-0.498851	0.6178844366680611	0.8215081910499891	0.37941937106915097	1.7787065169090324	FALSE
y_interval_new_mch_ge4	>=4 new MCH or >=1 new SS	Model 3: baseline risk + current burden + recent accumulation	3486	1063	50	2	interval_f4	Interval 4 vs interval 2	-0.35746	0.4392874314514201	-0.813727	0.4158011659537206	0.699451	0.2956841188851477	1.6545733331954524	FALSE
y_interval_new_mch_ge4	>=4 new MCH or >=1 new SS	Model 3: baseline risk + current burden + recent accumulation	3486	1063	50	2	interval_f5	Interval 5 vs interval 2	0.47522929718212786	0.36751656358678986	1.2930826642046065	0.19598247023281515	1.6083829528857594	0.7826237927773585	3.305414104461602	FALSE
y_interval_new_mch_ge4	>=4 new MCH or >=1 new SS	Model 3: baseline risk + current burden + recent accumulation	3486	1063	50	2	TXSolanezumab	Solanezumab	0.0692126	0.2969515432415846	0.23307709896537657	0.8157015375954274	1.0716640252372465	0.5988091053712482	1.917913025513658	FALSE
y_interval_new_mch_ge4	>=4 new MCH or >=1 new SS	Model 3: baseline risk + current burden + recent accumulation	3486	1063	50	2	AGEYR	Age (years)	0.026105802200165694	0.0365347	0.7145489264701989	0.47488781346673536	1.0264495433485978	0.9555175656699717	1.1026470918949591	FALSE
y_interval_new_mch_ge4	>=4 new MCH or >=1 new SS	Model 3: baseline risk + current burden + recent accumulation	3486	1063	50	2	AMYLCENT_10	Baseline amyloid burden (per 10 Centiloids)	0.030116	0.0472345	0.6375856419322142	0.5237434445737861	1.0305740829773435	0.939447	1.1305401610287928	FALSE
y_interval_new_mch_ge4	>=4 new MCH or >=1 new SS	Model 3: baseline risk + current burden + recent accumulation	3486	1063	50	2	sbp_10	Systolic blood pressure (per 10 mmHg)	0.11198533517503441	0.0789682	1.4181075052501453	0.15615938039825675	1.1184964579699936	0.9581104156411495	1.3057308490423338	FALSE
y_interval_new_mch_ge4	>=4 new MCH or >=1 new SS	Model 3: baseline risk + current burden + recent accumulation	3486	1063	50	2	APOE4_hom	APOE Îµ4 homozygote	2.486945902355031	0.4889694822560684	5.086096356935099	3.6550840613580806e-7	12.024495999079884	4.6115577983184615	31.353505768616895	TRUE
y_interval_new_mch_ge4	>=4 new MCH or >=1 new SS	Model 3: baseline risk + current burden + recent accumulation	3486	1063	50	2	APOE4_het	APOE Îµ4 heterozygote	0.9024597581477027	0.42604844366410066	2.1182092589902943	0.0341573	2.4656605868581543	1.0697284257683555	5.683201439859821	TRUE
y_interval_new_mch_ge4	>=4 new MCH or >=1 new SS	Model 3: baseline risk + current burden + recent accumulation	3486	1063	50	2	WMH_high	WMH burden, high tertile	0.2785243103380596	0.3156523522608027	0.8823767931497414	0.3775730810921718	1.3211787233069887	0.7116605050081947	2.4527330189540097	FALSE
y_interval_new_mch_ge4	>=4 new MCH or >=1 new SS	Model 3: baseline risk + current burden + recent accumulation	3486	1063	50	2	start_mch	MCH count at start of interval	0.32138552017279925	0.10684364723570441	3.0079984022241466	0.00262975	1.3790371250574203	1.1184815109482555	1.7002904148807299	TRUE
y_interval_new_mch_ge4	>=4 new MCH or >=1 new SS	Model 3: baseline risk + current burden + recent accumulation	3486	1063	50	2	delta_mch_prev_interval	Recent MCH accumulation	0.12501895208762964	0.46103628477253683	0.2711694420089098	0.7862607144801247	1.1331699287991106	0.4590426443913298	2.797287143631735	FALSE

### Sheet: all-event
outcome	outcome_label	model	n	subjects	interval_events	interval_reference	term	label	estimate_log_odds	std.error	statistic	p.value	OR	conf.low	conf.high	sig
y_interval_new_mch_ge1	>=1 new MCH or >=1 new SS	Model 3: baseline risk + current burden + recent accumulation	3647	1069	482	2	interval_f3	Interval 3 vs interval 2	0.2565125143802659	0.1466981719524561	1.7485733527981513	0.0803648	1.2924149394704916	0.96946	1.7229551575465385	FALSE
y_interval_new_mch_ge1	>=1 new MCH or >=1 new SS	Model 3: baseline risk + current burden + recent accumulation	3647	1069	482	2	interval_f4	Interval 4 vs interval 2	0.4752316721680844	0.142071	3.3450188706505104	8.227697220459071e-4	1.6083867727772212	1.2174659829209442	2.1248298080889416	TRUE
y_interval_new_mch_ge1	>=1 new MCH or >=1 new SS	Model 3: baseline risk + current burden + recent accumulation	3647	1069	482	2	interval_f5	Interval 5 vs interval 2	0.4164623867486825	0.15347592664517862	2.713535574289139	0.00665694	1.5165869564831695	1.1226024102227337	2.048842916806616	TRUE
y_interval_new_mch_ge1	>=1 new MCH or >=1 new SS	Model 3: baseline risk + current burden + recent accumulation	3647	1069	482	2	TXSolanezumab	Solanezumab	-0.0633126	0.1105076158044492	-0.572925	0.5666952497137866	0.9386499938069751	0.7558536246126378	1.1656540131369546	FALSE
y_interval_new_mch_ge1	>=1 new MCH or >=1 new SS	Model 3: baseline risk + current burden + recent accumulation	3647	1069	482	2	AGEYR	Age (years)	0.013735093283241151	0.012649543078613315	1.0858173451706081	0.2775598109166827	1.0138298530245908	0.9890029039145528	1.039280033269414	FALSE
y_interval_new_mch_ge1	>=1 new MCH or >=1 new SS	Model 3: baseline risk + current burden + recent accumulation	3647	1069	482	2	AMYLCENT_10	Baseline amyloid burden (per 10 Centiloids)	0.031035119921839667	0.0182107	1.7042224274077251	0.0883395	1.0315217302129271	0.9953529370367674	1.0690048125734983	FALSE
y_interval_new_mch_ge1	>=1 new MCH or >=1 new SS	Model 3: baseline risk + current burden + recent accumulation	3647	1069	482	2	sbp_10	Systolic blood pressure (per 10 mmHg)	0.0813795	0.0334681	2.4315526096547826	0.015034264779926124	1.0847825016751675	1.0159071750716904	1.1583273598373727	TRUE
y_interval_new_mch_ge1	>=1 new MCH or >=1 new SS	Model 3: baseline risk + current burden + recent accumulation	3647	1069	482	2	APOE4_hom	APOE Îµ4 homozygote	0.883633	0.18055503199392234	4.893982216270544	9.881577208946799e-7	2.41967	1.6984995657102946	3.447057533701433	TRUE
y_interval_new_mch_ge1	>=1 new MCH or >=1 new SS	Model 3: baseline risk + current burden + recent accumulation	3647	1069	482	2	APOE4_het	APOE Îµ4 heterozygote	0.14176591286176254	0.1227019852037876	1.1553677198157222	0.24793987499194364	1.152306876744035	0.9059873113790095	1.4655957335324292	FALSE
y_interval_new_mch_ge1	>=1 new MCH or >=1 new SS	Model 3: baseline risk + current burden + recent accumulation	3647	1069	482	2	WMH_high	WMH burden, high tertile	0.24712019555547554	0.12200273898197524	2.0255298988982964	0.042813	1.2803329938655648	1.008026871119797	1.626199283120049	TRUE
y_interval_new_mch_ge1	>=1 new MCH or >=1 new SS	Model 3: baseline risk + current burden + recent accumulation	3647	1069	482	2	start_mch	MCH count at start of interval	0.3587486939435502	0.0693179	5.175413979188975	2.2740618646529153e-7	1.431537002444956	1.2496776786277464	1.6398614013970352	TRUE
y_interval_new_mch_ge1	>=1 new MCH or >=1 new SS	Model 3: baseline risk + current burden + recent accumulation	3647	1069	482	2	delta_mch_prev_interval	Recent MCH accumulation	0.12487714276786296	0.12783723178190498	0.9768448598832925	0.3286459634254616	1.1330092461357464	0.8818936296742096	1.4556290108403689	FALSE
y_interval_new_mch_ge4	>=4 new MCH or >=1 new SS	Model 3: baseline risk + current burden + recent accumulation	3647	1069	86	2	interval_f3	Interval 3 vs interval 2	0.045715179608401026	0.319374	0.14313987848275958	0.8861797107271455	1.0467762252798716	0.5597538251710317	1.9575399336956298	FALSE
y_interval_new_mch_ge4	>=4 new MCH or >=1 new SS	Model 3: baseline risk + current burden + recent accumulation	3647	1069	86	2	interval_f4	Interval 4 vs interval 2	0.18267610338731236	0.32629775959450946	0.5598447982429426	0.5755853041094102	1.2004255313429157	0.6332642385852209	2.275545291361021	FALSE
y_interval_new_mch_ge4	>=4 new MCH or >=1 new SS	Model 3: baseline risk + current burden + recent accumulation	3647	1069	86	2	interval_f5	Interval 5 vs interval 2	0.12705473270794404	0.3799448578295437	0.33440308531546215	0.7380754115439403	1.1354791639302133	0.5392170016463214	2.391083604157815	FALSE
y_interval_new_mch_ge4	>=4 new MCH or >=1 new SS	Model 3: baseline risk + current burden + recent accumulation	3647	1069	86	2	TXSolanezumab	Solanezumab	-0.241688	0.2555144863663095	-0.945887	0.344206	0.7853013380216161	0.4759244489479622	1.2957901046305997	FALSE
y_interval_new_mch_ge4	>=4 new MCH or >=1 new SS	Model 3: baseline risk + current burden + recent accumulation	3647	1069	86	2	AGEYR	Age (years)	0.00223694	0.033134281913153756	0.0675112	0.9461747356406857	1.0022394393736662	0.9392193222901255	1.0694881057033399	FALSE
y_interval_new_mch_ge4	>=4 new MCH or >=1 new SS	Model 3: baseline risk + current burden + recent accumulation	3647	1069	86	2	AMYLCENT_10	Baseline amyloid burden (per 10 Centiloids)	0.0315314	0.0381923	0.8255967756804805	0.40903286479430895	1.032033827956246	0.9575996633901941	1.1122537556824805	FALSE
y_interval_new_mch_ge4	>=4 new MCH or >=1 new SS	Model 3: baseline risk + current burden + recent accumulation	3647	1069	86	2	sbp_10	Systolic blood pressure (per 10 mmHg)	0.0752821	0.0724041	1.039748608006751	0.2984567111440779	1.078188218352611	0.9355413165206262	1.2425852430738131	FALSE
y_interval_new_mch_ge4	>=4 new MCH or >=1 new SS	Model 3: baseline risk + current burden + recent accumulation	3647	1069	86	2	APOE4_hom	APOE Îµ4 homozygote	1.930852171619211	0.43602504479781334	4.428305655044552	9.497624376779892e-6	6.895383788959177	2.9336373920227627	16.207291919011677	TRUE
y_interval_new_mch_ge4	>=4 new MCH or >=1 new SS	Model 3: baseline risk + current burden + recent accumulation	3647	1069	86	2	APOE4_het	APOE Îµ4 heterozygote	0.4761194935817115	0.368173	1.2931933795438528	0.1959441848538932	1.6098153670699518	0.7823128870883026	3.312620255688118	FALSE
y_interval_new_mch_ge4	>=4 new MCH or >=1 new SS	Model 3: baseline risk + current burden + recent accumulation	3647	1069	86	2	WMH_high	WMH burden, high tertile	0.33725709573196594	0.2717576356177117	1.241021599872888	0.21459776964424143	1.4010992340705641	0.8225155669993378	2.386677094604705	FALSE
y_interval_new_mch_ge4	>=4 new MCH or >=1 new SS	Model 3: baseline risk + current burden + recent accumulation	3647	1069	86	2	start_mch	MCH count at start of interval	0.1940601267947387	0.0760134	2.5529727147438375	0.010680786302902527	1.214169284868895	1.0461051328207311	1.4092341257746943	TRUE
y_interval_new_mch_ge4	>=4 new MCH or >=1 new SS	Model 3: baseline risk + current burden + recent accumulation	3647	1069	86	2	delta_mch_prev_interval	Recent MCH accumulation	0.23789804651121707	0.15012884699288317	1.5846258149341184	0.1130513760925587	1.268579850090035	0.9452040077269616	1.7025899413233636	FALSE
